# Unveiling the pathogenesis of non-alcoholic fatty liver disease by decoding biomarkers through integrated single-cell and single-nucleus profiles

**DOI:** 10.1101/2023.10.05.23296635

**Authors:** Wenfeng Ma, Xin Zhong, Benqiang Cai, Mumin Shao, Xuewen Yu, Minling Lv, Shaomin Xu, Bolin Zhan, Qun Li, Mengqing Ma, Mikkel Brejnholt Kjær, Jinrong Huang, Yonglun Luo, Henning Grønbæk, Lin Lin

## Abstract

**Background and Aims:** Non-alcoholic fatty liver disease (NAFLD) is a heterogenous liver disease encompassing pathological changes ranging from simple steatosis, inflammation and fibrosis to cirrhosis. To further unravel NAFLD pathogenesis, we aimed to decode the candidate NAFLD biomarkers associated with NAFLD severity using publicly available single-cell RNA sequencing (scRNA-seq) and single-nucleus RNA sequencing (snRNA-seq) data.

**Methods:** Seurat v5 and anchor-based reciprocal principal components analysis (RPCA) integration were performed to integrate and analyze the scRNA-seq and snRNA-seq data of 82 liver and Peripheral Blood Mononuclear Cell (PBMC) specimens from NAFLD patients and healthy controls to decode the candidate NAFLD biomarkers generated previously. Using the ‘CellChat’ R package, we analyzed ligand-receptor interactions of our candidate biomarkers from secreted genes to understand their signaling crosstalk and implications in NAFLD’s biological processes.

**Results:** We generated a database (https://dreamapp.biomed.au.dk/NAFLD-scRNA-seq/) to present the NAFLD pathogenesis by analyzing integrated scRNA-seq and snRNA-seq data. Through cell-level decoding, we discovered the expression distribution of the candidate biomarkers associated with NAFLD severity. The analysis of ligand-receptor pairs in NAFLD liver and PBMC data suggests that the IL1B-(IL1R1+IL1RAP) interaction between liver monocytes and hepatocytes/cholangiocytes may explain the correlation between NAFLD severity and IL1RAP down-regulation.

**Conclusions:** We confirmed a strong correlation between liver QSOX1/IL1RAP concentrations and NAFLD severity at the cellular level. Additionally, our analysis of comprehensive data unveiled new aspects of NAFLD pathogenesis and intercellular communication through the use of scRNA and snRNA sequencing data. (ChiCTR2300073940).

**Highlights:**

- Integrated single-cell and single-nucleus profiles from 82 liver and PBMC specimens comprising NAFLD patients and healthy controls with increasing severity were utilized to unveil the NAFLD pathogenesis through decoding candidate biomarkers of NAFLD.
- In cell-level observations, we decoded 16 up-regulated and 22 down-regulated secreting genes previously identified as associated with increasing NAFLD severity in the liver RNA-seq and plasma proteomics data.
- QSOX1, enriched in fibroblasts, and IL1RAP, enriched in hepatocytes, have been further validated and interpreted in integrated single-cell and single-nucleus profiles for their potential to predict NAFLD severity.
- The analysis of intercellular crosstalk, focusing on secreted signaling from our previously identified candidate biomarkers sourced from secreted genes, highlighted the IL1B-(IL1R1+IL1RAP) pathway between liver monocytes and hepatocytes/cholangiocytes. This suggests that this pathway might be a potential reason for the observed downregulation of IL1RAP in NAFLD liver.

**Lay Summary:** We integrated single-cell RNA sequencing (scRNA-seq) and single-nucleus RNA sequencing (snRNA-seq) data to unravel non-alcoholic fatty liver disease (NAFLD) pathogenesis. We decoded candidate biomarkers associated with NAFLD progression, which were previously screened from RNA sequencing (RNA-seq) data of 625 liver samples with a novel gene clustering method. A new version of the R package ‘’Seurat v5’ and anchor-based reciprocal principal components analysis (RPCA) integration were performed to process and integrate scRNA-seq and snRNA-seq data of 82 liver and Peripheral Blood Mononuclear Cell (PBMC) specimens from NAFLD patients and healthy controls. The research delved deeper into the cellular expression patterns of the candidate biomarkers and examined the intercellular communication of their secreted signaling.

**Graphical abstract:** 
