## Supplementary Table 1 for "Unveiling the pathogenesis of non-alcoholic fatty liver disease by decoding biomarkers through integrated single-cell and single-nucleus profiles"

### Sheet: Sheet1
Supplementary Table 1. Characteristics of the populations studied.
ID	GSE	SRR	GSM	Sample	Estimated number of cells	Estimated Doublets rate according to 10X protocol	Cell number after processing	Tissue	Sample details in original articles	Group	Group1	NAS score	Fibrosis score	Condition	Libtype
1	GSE122083	SRR8146665	GSM3454528	GSM3454528	3849	0.032	3566	PBMC	Monocytes and NKT	Healthy	Healthy	0	0	Healthy1	Single-cell
2	GSE136103	SRR10009410	GSM4041150	GSM4041150	2222	0.016	1853	Liver	CD45+ cells	Healthy	Healthy	0	0	Healthy1	Single-cell
3	GSE136103	SRR10009414	GSM4041151	GSM4041151	1512	0.016	1001	Liver	CD45- cells	Healthy	Healthy	0	0	Healthy1	Single-cell
4	GSE136103	SRR10009419	GSM4041153	GSM4041153	6979	0.056	4541	Liver	CD45+ cells	Healthy	Healthy	0	0	Healthy2	Single-cell
5	GSE136103	SRR10009421	GSM4041154	GSM4041154	5003	0.04	3861	Liver	CD45- cells	Healthy	Healthy	0	0	Healthy2	Single-cell
6	GSE136103	SRR10009426	GSM4041158	GSM4041158	5187	0.04	4839	Liver	CD45+ cells	Healthy	Healthy	0	0	Healthy4	Single-cell
7	GSE136103	SRR10009430	GSM4041159	GSM4041159	4109	0.032	3562	Liver	CD45- cells	Healthy	Healthy	0	0	Healthy4	Single-cell
8	GSE144430	SRR10982685	GSM4288156	GSM4288156	9678	0.08	8139	PBMC	NK cells	Healthy	Healthy	0	0	Healthy1	Single-cell
9	GSE159977	SRR12885177	GSM4851987	GSM4851987	9779	0.08	8881	Liver	CD45+ cells	NAFLD	NASH Boderline	NA	NA	Boderline NASH	Single-cell
10	GSE159977	SRR12885185	GSM4851988	GSM4851988	13368	0.112	12133	Liver	CD45+ cells	NAFLD	NASH	NA	NA	NASH	Single-cell
11	GSE159977	SRR12885193	GSM4851989	GSM4851989	9496	0.08	7419	Liver	CD45+ cells	NAFLD	NASH Boderline	NA	NA	Boderline NASH	Single-cell
12	GSE159977	SRR12885201	GSM4851990	GSM4851990	9179	0.072	8277	Liver	CD45+ cells	NAFLD	NASH Boderline	NA	NA	Boderline NASH	Single-cell
13	GSE159977	SRR12885209	GSM4851991	GSM4851991	7623	0.064	6998	Liver	CD45+ cells	Healthy	Healthy	0	0	Healthy Human Liver	Single-cell
14	GSE159977	SRR12885217	GSM4851992	GSM4851992	8285	0.064	7411	Liver	CD45+ cells	Healthy	Healthy	0	0	Healthy Human Liver	Single-cell
15	GSE159977	SRR12885225	GSM4851993	GSM4851993	8951	0.072	7987	Liver	CD45+ cells	Healthy	Healthy	0	0	Healthy Human Liver	Single-cell
16	GSE159977	SRR12885233	GSM4851994	GSM4851994	9050	0.072	8504	Liver	CD45+ cells	NAFLD	NASH	NA	NA	NASH	Single-cell
17	GSE159977	SRR12885241	GSM4851995	GSM4851995	8574	0.072	7739	Liver	CD45+ cells	Healthy	Healthy	0	0	Healthy Human Liver	Single-cell
18	GSE159977	SRR12885249	GSM4851996	GSM4851996	980	0.008	956	Liver	CD45+ cells	NAFLD	NASH	NA	NA	NASH	Single-cell
19	GSE169446	SRR14045287	GSM5203285	GSM5203285	8179	0.064	5957	Liver	DC cells	NAFLD	NASH	NA	NA	NASHn	Single-cell
20	GSE169446	SRR14045295	GSM5203286	GSM5203286	4315	0.04	3508	Liver	DC cells	Healthy	Healthy	0	0	Healthyn	Single-cell
21	GSE175793	SRR14685324	GSM5348120	GSM5348120	13590	0.112	12279	PBMC	Total cells	Healthy	Healthy	0	0	Healthy expanded2	Single-cell
22	GSE175793	SRR14685332	GSM5348121	GSM5348121	14701	0.128	13370	PBMC	Total cells	Healthy	Healthy	0	0	Healthy expanded4	Single-cell
23	GSE175793	SRR14685340	GSM5348122	GSM5348122	16589	0.144	14676	PBMC	Total cells	Healthy	Healthy	0	0	Healthy expanded5	Single-cell
24	GSE179886	SRR15097803	GSM5436516	GSM5436516	7423	0.064	6531	PBMC	Total cells	NAFLD	NAFLD	NA	NA	NAFLDN2	Single-cell
25	GSE179886	SRR15097811	GSM5436517	GSM5436517	5129	0.04	4480	PBMC	Total cells	Healthy	Healthy	0	0	HealthyN4	Single-cell
26	GSE189539	SRR17032298	GSM5703380	GSM5703380	12659	0.112	9432	Liver	Total cells	Healthy	Healthy	0	0	heathly1	Single-cell
27	GSE189539	SRR17032302	GSM5703381	GSM5703381	7420	0.064	6513	Liver	Total cells	Healthy	Healthy	0	0	heathly2	Single-cell
28	GSE189539	SRR17032306	GSM5703382	GSM5703382	8494	0.072	6690	Liver	Total cells	Healthy	Healthy	0	0	heathly3	Single-cell
29	GSE189539	SRR17032310	GSM5703383	GSM5703383	8850	0.072	6565	Liver	Total cells	Healthy	Healthy	0	0	heathly4	Single-cell
30	GSE217235	SRR22179859	GSM6709882	GSM6709882	6778	0.056	6473	Liver	Memory CD45RA- CD4+ T cells	NAFLD	NAFLD	2	0	NAFLD1	Single-cell
31	GSE217235	SRR22179861	GSM6709883	GSM6709883	2134	0.016	1068	Liver	Memory CD45RA- CD4+ T cells	NAFLD	NAFLD	1	0	NAFLD3	Single-cell
32	GSE217235	SRR22179873	GSM6709884	GSM6709884	6037	0.048	5448	Liver	Memory CD45RA- CD4+ T cells	NAFLD	NASH Cirrhosis	4	4	NASH4	Single-cell
33	GSE217235	SRR22179865	GSM6709885	GSM6709885	1749	0.016	1375	Liver	Memory CD45RA- CD4+ T cells	NAFLD	NAFLD	1	2	NAFLD5	Single-cell
34	GSE217235	SRR22179857	GSM6709886	GSM6709886	7113	0.056	6741	Liver	Memory CD45RA- CD4+ T cells	NAFLD	NASH	3	1	NASH6	Single-cell
35	GSE217235	SRR22179853	GSM6709887	GSM6709887	935	0.008	349	Liver	Memory CD45RA- CD4+ T cells	NAFLD	NASH	6	1	NASH8	Single-cell
36	GSE182159	HRR571030	D528848_Blood_1	HRX411000	3411	0.032	1168	PBMC	Total cells	Healthy	Healthy	0	0	Healthy1	Single-cell
37	GSE182159	HRR571031	D529074_Blood_1	HRX411001	4459	0.04	4238	PBMC	Total cells	Healthy	Healthy	0	0	Healthy2	Single-cell
38	GSE182159	HRR571032	D529351_Blood_1	HRX411002	5044	0.04	4736	PBMC	Total cells	Healthy	Healthy	0	0	Healthy3	Single-cell
39	GSE182159	HRR571033	D529354_Blood_1	HRX411003	6781	0.056	6104	PBMC	Total cells	Healthy	Healthy	0	0	Healthy4	Single-cell
40	GSE182159	HRR571034	D529409_Blood_1	HRX411004	3023	0.024	1194	PBMC	Total cells	Healthy	Healthy	0	0	Healthy5	Single-cell
41	GSE182159	HRR571035	Dhc570_Liver_1	HRX411005	5734	0.048	5358	Liver	CD45+ cells	Healthy	Healthy	0	0	Healthy6	Single-cell
42	GSE182159	HRR571036	D528848_Liver_1	HRX411006	3820	0.032	3590	Liver	CD45+ cells	Healthy	Healthy	0	0	Healthy1	Single-cell
43	GSE182159	HRR570991	D529074_Liver_1	HRX411007	7115	0.056	6618	Liver	CD45+ cells	Healthy	Healthy	0	0	Healthy2	Single-cell
44	GSE182159	HRR570992	D529351_Liver_1	HRX411008	4494	0.04	4124	Liver	CD45+ cells	Healthy	Healthy	0	0	Healthy3	Single-cell
45	GSE182159	HRR570993	D529354_Liver_1	HRX411009	3974	0.032	3804	Liver	CD45+ cells	Healthy	Healthy	0	0	Healthy4	Single-cell
46	GSE182159	HRR570994	D529409_Liver_1	HRX411010	5536	0.048	5222	Liver	CD45+ cells	Healthy	Healthy	0	0	Healthy5	Single-cell
47	GSE136103	SRR10009418	GSM4041152	SRR10009418	554	0.004	334	Liver	CD45- cells	Healthy	Healthy	0	0	Healthy1	Single-cell
48	GSE136103	SRR10009423	GSM4041155	SRR10009423	3660	0.032	3391	Liver	CD45+ cells	Healthy	Healthy	0	0	Healthy3	Single-cell
49	GSE136103	SRR10009424	GSM4041156	SRR10009424	5153	0.04	4087	Liver	CD45- cells	Healthy	Healthy	0	0	Healthy3	Single-cell
50	GSE136103	SRR10009425	GSM4041157	SRR10009425	2222	0.016	1682	Liver	CD45- cells	Healthy	Healthy	0	0	Healthy3	Single-cell
51	GSE136103	SRR10009434	GSM4041160	SRR10009434	6230	0.048	5341	Liver	CD45+ cells	Healthy	Healthy	0	0	Healthy5	Single-cell
52	GSE136103	SRR10009435	GSM4041161	SRR10009435	2904	0.024	2384	Liver	CD45+ cells	NAFLD	NASH Cirrhosis	NA	4	fibrotic NAFLD1	Single-cell
53	GSE136103	SRR10009436	GSM4041162	SRR10009436	2437	0.024	1802	Liver	CD45- cells	NAFLD	NASH Cirrhosis	NA	4	fibrotic NAFLD1	Single-cell
54	GSE136103	SRR10009437	GSM4041163	SRR10009437	2683	0.024	1976	Liver	CD45- cells	NAFLD	NASH Cirrhosis	NA	4	fibrotic NAFLD1	Single-cell
55	GSE136103	SRR10009454	GSM4041168	SRR10009454	10567	0.096	9191	Liver	CD45+ cells	NAFLD	NASH Cirrhosis	NA	4	fibrotic NAFLD4	Single-cell
56	GSE136103	SRR10009456	GSM4041170	SRR10009456	9690	0.08	8688	PBMC	Total cells	NAFLD	NASH Cirrhosis	NA	4	fibrotic NAFLD1	Single-cell
57	GSE136103	SRR10009458	GSM4041172	SRR10009458	8797	0.072	7811	PBMC	Total cells	NAFLD	NASH Cirrhosis	NA	4	fibrotic NAFLD3	Single-cell
58	GSE136103	SRR10009459	GSM4041173	SRR10009459	7590	0.064	6889	PBMC	Total cells	NAFLD	NASH Cirrhosis	NA	4	fibrotic NAFLD4	Single-cell
59	GSE212837	SRR21473996	GSM6556465	SRR21473996	15935	0.128	14266	Liver	Total cells	NAFLD	NASH	6	3	NASH8	Single-nuclei
60	GSE212837	SRR21473997	GSM6556463	SRR21473997	34199	0.24	27662	Liver	Total cells	NAFLD	NASH	5	2	NASH6	Single-nuclei
61	GSE212837	SRR21473998	GSM6556462	SRR21473998	6801	0.056	5705	Liver	Total cells	NAFLD	NASH	2	2	NASH5	Single-nuclei
62	GSE212837	SRR21473999	GSM6556461	SRR21473999	6083	0.048	3696	Liver	Total cells	NAFLD	NASH	2	2	NASH5	Single-nuclei
63	GSE212837	SRR21474000	GSM6556460	SRR21474000	3946	0.032	2990	Liver	Total cells	NAFLD	NASH	2	2	NASH4	Single-nuclei
64	GSE212837	SRR21474001	GSM6556459	SRR21474001	3847	0.032	3152	Liver	Total cells	NAFLD	NASH	2	2	NASH4	Single-nuclei
65	GSE212837	SRR21474002	GSM6556458	SRR21474002	7251	0.056	5974	Liver	Total cells	NAFLD	NASH	1	1	NASH3	Single-nuclei
66	GSE212837	SRR21474003	GSM6556457	SRR21474003	6188	0.048	3946	Liver	Total cells	NAFLD	NASH	1	1	NASH3	Single-nuclei
67	GSE212837	SRR21474004	GSM6556456	SRR21474004	4634	0.04	4411	Liver	Total cells	NAFLD	NASH	1	1	NASH3	Single-nuclei
68	GSE212837	SRR21474005	GSM6556455	SRR21474005	6783	0.056	6420	Liver	Total cells	NAFLD	NASH	1	1	NASH2	Single-nuclei
69	GSE212837	SRR21474006	GSM6556454	SRR21474006	6128	0.048	5791	Liver	Total cells	NAFLD	NASH	1	1	NASH2	Single-nuclei
70	GSE212837	SRR21474007	GSM6556453	SRR21474007	5834	0.048	3395	Liver	Total cells	NAFLD	NASH	5	1	NASH1	Single-nuclei
71	GSE212837	SRR21474008	GSM6556452	SRR21474008	11544	0.096	10956	Liver	Total cells	NAFLD	NASH	5	1	NASH1	Single-nuclei
72	GSE212837	SRR21474010	GSM6556451	SRR21474010	12459	0.096	11585	Liver	Total cells	Healthy	Healthy	0	0	Control3	Single-nuclei
73	GSE212837	SRR21474011	GSM6556464	SRR21474011	10701	0.096	9708	Liver	Total cells	NAFLD	NASH	5	2	NASH7	Single-nuclei
74	GSE212837	SRR21474012	GSM6556466	SRR21474012	18816	0.16	15986	Liver	Total cells	NAFLD	NASH	7	3	NASH9	Single-nuclei
75	GSE212837	SRR21474013	GSM6556450	SRR21474013	12755	0.112	11505	Liver	Total cells	Healthy	Healthy	0	0	Control2	Single-nuclei
76	GSE212837	SRR21474014	GSM6556449	SRR21474014	44599	0.24	36695	Liver	Total cells	Healthy	Healthy	0	0	Control1	Single-nuclei
77	GSE125188	SRR8448139	GSM3564834	SRR8448139	1959	0.016	1740	PBMC	CD45+ cells	Healthy	Healthy	0	0	Healthy1	Single-cell
78	GSE125188	SRR8448141	GSM3564836	SRR8448141	7424	0.064	6854	Liver	CD45+ cells	Healthy	Healthy	0	0	Healthy1	Single-cell
79	GSE125188	SRR8448142	GSM3564837	SRR8448142	8262	0.064	7710	PBMC	CD45+ cells	Healthy	Healthy	0	0	Healthy2	Single-cell
80	GSE125188	SRR8448144	GSM3564839	SRR8448144	13006	0.112	11402	Liver	CD45+ cells	Healthy	Healthy	0	0	Healthy2	Single-cell
81	GSE125188	SRR8448145	GSM3564840	SRR8448145	10144	0.08	8919	PBMC	CD45+ cells	Healthy	Healthy	0	0	Healthy3	Single-cell
82	GSE125188	SRR8448147	GSM3564842	SRR8448147	12497	0.096	10703	Liver	CD45+ cells	Healthy	Healthy	0	0	Healthy4	Single-cell
