## Supplementary Table 2 for "Unveiling the pathogenesis of non-alcoholic fatty liver disease by decoding biomarkers through integrated single-cell and single-nucleus profiles"

### Sheet: summary.GSM report
	sample	Estimated.Number.of.Cells	Mean.Reads.per.Cell	Median.Genes.per.Cell	Number.of.Reads	Valid.Barcodes	Sequencing.Saturation	Q30.Bases.in.Barcode	Q30.Bases.in.RNA.Read	Q30.Bases.in.UMI	Reads.Mapped.to.Genome	Reads.Mapped.Confidently.to.Genome	Reads.Mapped.Confidently.to.Intergenic.Regions	Reads.Mapped.Confidently.to.Intronic.Regions	Reads.Mapped.Confidently.to.Exonic.Regions	Reads.Mapped.Confidently.to.Transcriptome	Reads.Mapped.Antisense.to.Gene	Fraction.Reads.in.Cells	Total.Genes.Detected	Median.UMI.Counts.per.Cell
1	GSM3454528	3849	73513	872	282950590	0.974	0.923	0.958	0.799	0.95	0.897	0.845	0.035	0.253	0.558	0.538	0.013	0.87	21231	2019
2	GSM4041150	2222	142396	980	316403175	0.985	0.943	0.969	0.709	0.967	0.939	0.908	0.033	0.272	0.604	0.581	0.013	0.895	21148	2402
3	GSM4041151	1512	222988	931	337157352	0.985	0.957	0.967	0.765	0.966	0.952	0.91	0.044	0.262	0.605	0.586	0.011	0.849	21803	2526
4	GSM4041153	6979	72056	570	502881254	0.985	0.963	0.976	0.811	0.976	0.951	0.919	0.036	0.3	0.583	0.555	0.018	0.956	22186	1084
5	GSM4041154	5003	98749	658	494039990	0.984	0.964	0.974	0.812	0.975	0.949	0.916	0.042	0.313	0.561	0.532	0.019	0.943	23739	1299
6	GSM4041158	5187	66216	1226	343460574	0.986	0.892	0.967	0.798	0.968	0.961	0.943	0.03	0.193	0.72	0.696	0.009	0.963	22185	3778
7	GSM4041159	4109	84571	1636	347502867	0.985	0.868	0.968	0.784	0.97	0.958	0.939	0.036	0.227	0.675	0.653	0.01	0.952	23382	4727
8	GSM4288156	9678	19786	646	191488620	0.963	0.852	0.933	0.742	0.926	0.879	0.858	0.03	0.308	0.52	0.491	0.015	0.952	18401	1193
9	GSM4851987	9779	42278	1756	413432145	0.971	0.715	0.957	0.94	0.955	0.97	0.935	0.044	0.333	0.558	0.521	0.021	0.935	24746	5018
10	GSM4851988	13368	31944	1345	427025417	0.983	0.758	0.957	0.936	0.955	0.971	0.953	0.029	0.227	0.697	0.663	0.018	0.928	23947	3534
11	GSM4851989	9496	46909	1054	445450823	0.97	0.777	0.957	0.94	0.955	0.966	0.931	0.041	0.334	0.556	0.516	0.026	0.726	23658	2228
12	GSM4851990	9179	45216	1839	415037088	0.97	0.714	0.954	0.938	0.953	0.968	0.936	0.04	0.357	0.54	0.503	0.022	0.937	24295	5217
13	GSM4851991	7623	49552	1882	377732593	0.968	0.701	0.956	0.932	0.955	0.965	0.923	0.048	0.353	0.522	0.483	0.024	0.887	25006	5242
14	GSM4851992	8285	48779	1971	404135241	0.971	0.731	0.957	0.938	0.955	0.967	0.932	0.036	0.3	0.596	0.559	0.021	0.926	24073	5936
15	GSM4851993	8951	45851	1820	410408765	0.969	0.73	0.956	0.939	0.955	0.968	0.933	0.041	0.332	0.56	0.522	0.022	0.921	24464	5235
16	GSM4851994	9050	44417	1427	401970224	0.984	0.83	0.957	0.936	0.955	0.972	0.953	0.034	0.221	0.698	0.664	0.017	0.951	23483	3578
17	GSM4851995	8574	46232	1761	396396443	0.969	0.733	0.954	0.937	0.953	0.967	0.928	0.046	0.334	0.548	0.511	0.022	0.914	24644	5196
18	GSM4851996	980	494654	1420	484761048	0.985	0.976	0.956	0.928	0.954	0.955	0.935	0.026	0.185	0.724	0.693	0.015	0.954	18833	3920
19	GSM5203285	8179	40193	730	328735308	0.979	0.684	0.949	0.907	0.945	0.977	0.933	0.034	0.177	0.722	0.687	0.021	0.541	21336	1429
20	GSM5203286	4315	61211	2854	264126071	0.98	0.675	0.949	0.907	0.945	0.978	0.942	0.029	0.149	0.764	0.737	0.013	0.846	21274	11482
21	GSM5348120	13590	41344	3908	561859586	0.965	0.26	0.929	0.924	0.926	0.98	0.955	0.043	0.258	0.654	0.614	0.022	0.934	25050	13306
22	GSM5348121	14701	39471	3904	580265822	0.971	0.283	0.927	0.918	0.919	0.981	0.957	0.042	0.236	0.68	0.64	0.02	0.945	25083	13143
23	GSM5348122	16589	39841	3757	660921623	0.969	0.316	0.925	0.919	0.92	0.979	0.955	0.042	0.245	0.667	0.627	0.021	0.948	25155	12509
24	GSM5436516	7423	91552	2618	679592399	0.969	0.871	0.957	0.921	0.954	0.969	0.944	0.051	0.418	0.476	0.748	0.137	0.944	27952	6796
25	GSM5436517	5129	236004	2971	1210462868	0.975	0.934	0.957	0.92	0.953	0.969	0.945	0.045	0.34	0.56	0.814	0.077	0.908	27137	8767
26	GSM5703380	12659	42547	1859	538608259	0.977	0.66	0.941	0.886	0.936	0.945	0.921	0.055	0.451	0.415	0.374	0.02	0.906	25506	4669
27	GSM5703381	7420	70662	2142	524308398	0.976	0.811	0.942	0.886	0.938	0.949	0.919	0.037	0.358	0.525	0.483	0.02	0.852	23546	5502
28	GSM5703382	8494	59119	1733	502153823	0.978	0.759	0.94	0.884	0.936	0.949	0.923	0.048	0.344	0.53	0.494	0.017	0.912	25125	4771
29	GSM5703383	8850	58705	1730	519540024	0.978	0.731	0.955	0.903	0.95	0.95	0.927	0.054	0.287	0.586	0.544	0.022	0.816	26279	4554
30	GSM6709882	6778	50972	1332	345488181	0.983	0.813	0.98	0.819	0.98	0.958	0.938	0.031	0.302	0.605	0.579	0.014	0.948	21483	4173
31	GSM6709883	2134	106816	518	227945222	0.98	0.944	0.982	0.913	0.983	0.965	0.951	0.029	0.279	0.642	0.61	0.014	0.557	16421	1090
32	GSM6709884	6037	65298	964	394206729	0.981	0.892	0.973	0.749	0.965	0.745	0.733	0.029	0.179	0.525	0.503	0.009	0.955	20665	2905
33	GSM6709885	1749	125507	1265	219512213	0.956	0.927	0.978	0.887	0.98	0.911	0.886	0.038	0.271	0.576	0.546	0.013	0.94	19829	3829
34	GSM6709886	7113	46954	1111	333986998	0.983	0.854	0.978	0.798	0.978	0.954	0.933	0.037	0.322	0.574	0.545	0.016	0.97	21767	3168
35	GSM6709887	935	150054	292	140300956	0.98	0.979	0.957	0.925	0.941	0.951	0.937	0.03	0.191	0.716	0.684	0.014	0.541	14030	528
36	HRX411000	3411	53496	454	182473429	0.935	0.963	0.95	0.883	0.946	0.93	0.798	0.031	0.067	0.7	0.658	0.023	0.909	16421	855
37	HRX411001	4459	39808	1225	177503655	0.895	0.882	0.955	0.883	0.95	0.937	0.867	0.049	0.041	0.778	0.704	0.05	0.962	18012	2969
38	HRX411002	5044	27650	1170	139466851	0.874	0.824	0.952	0.879	0.949	0.935	0.846	0.065	0.046	0.736	0.658	0.055	0.95	18269	2744
39	HRX411003	6781	19848	1116	134587453	0.911	0.657	0.949	0.882	0.945	0.868	0.793	0.038	0.034	0.721	0.65	0.046	0.941	19210	2547
40	HRX411004	3023	50713	472	153306544	0.903	0.967	0.954	0.881	0.949	0.915	0.872	0.038	0.052	0.782	0.698	0.06	0.956	15804	823
41	HRX411005	5734	28613	887	164069761	0.903	0.889	0.951	0.875	0.947	0.92	0.871	0.043	0.083	0.744	0.669	0.049	0.965	19138	1702
42	HRX411006	3820	46577	767	177925617	0.906	0.925	0.953	0.88	0.949	0.922	0.861	0.044	0.063	0.754	0.686	0.043	0.946	18167	1524
43	HRX411007	7115	41534	1317	295514815	0.801	0.836	0.974	0.947	0.974	0.975	0.812	0.109	0.05	0.653	0.557	0.072	0.925	19384	3175
44	HRX411008	4494	58687	1558	263740075	0.806	0.827	0.963	0.875	0.956	0.951	0.766	0.101	0.04	0.624	0.551	0.05	0.944	19484	4742
45	HRX411009	3974	75891	1661	301589055	0.839	0.87	0.973	0.932	0.97	0.946	0.791	0.082	0.041	0.668	0.602	0.042	0.954	19613	5135
46	HRX411010	5536	49705	1581	275164773	0.848	0.845	0.975	0.948	0.974	0.968	0.838	0.084	0.039	0.715	0.617	0.071	0.94	19581	4084
47	SRR10009418	554	567823	1044	314574212	0.985	0.974	0.975	0.79	0.976	0.946	0.916	0.048	0.22	0.648	0.625	0.013	0.821	19778	2552
48	SRR10009423	3660	83773	1346	306608792	0.985	0.898	0.969	0.819	0.97	0.958	0.928	0.033	0.235	0.66	0.637	0.012	0.951	22926	3900
49	SRR10009424	5153	60941	1358	314027656	0.983	0.844	0.969	0.817	0.971	0.952	0.917	0.054	0.285	0.578	0.554	0.014	0.89	25072	3416
50	SRR10009425	2222	141980	1308	315480046	0.986	0.933	0.969	0.82	0.97	0.96	0.913	0.04	0.16	0.713	0.695	0.01	0.864	23028	3646
51	SRR10009434	6230	49141	832	306150438	0.985	0.897	0.973	0.811	0.975	0.955	0.926	0.037	0.236	0.653	0.63	0.013	0.909	22611	1946
52	SRR10009435	2904	112550	1108	326846135	0.983	0.91	0.975	0.775	0.976	0.943	0.91	0.041	0.203	0.666	0.644	0.011	0.854	23795	3145
53	SRR10009436	2437	135402	1249	329974641	0.983	0.901	0.974	0.776	0.975	0.938	0.906	0.048	0.243	0.615	0.593	0.011	0.852	24260	3476
54	SRR10009437	2683	122141	1302	327703248	0.983	0.896	0.976	0.756	0.976	0.936	0.903	0.046	0.223	0.634	0.613	0.011	0.851	24392	3832
55	SRR10009454	10567	32996	874	348668785	0.984	0.83	0.978	0.828	0.979	0.944	0.908	0.032	0.256	0.62	0.597	0.014	0.929	23824	2148
56	SRR10009456	9690	32905	999	318845103	0.984	0.816	0.974	0.794	0.974	0.947	0.914	0.033	0.284	0.597	0.571	0.016	0.968	22720	2864
57	SRR10009458	8797	38273	1034	336691930	0.985	0.842	0.974	0.867	0.974	0.961	0.937	0.027	0.236	0.673	0.653	0.012	0.918	21526	3068
58	SRR10009459	7590	43800	1250	332443402	0.985	0.827	0.976	0.803	0.977	0.951	0.921	0.028	0.239	0.655	0.633	0.012	0.942	22328	3970
59	SRR21473996	15935	38422	2415	612257014	0.957	0.322	0.957	0.926	0.954	0.873	0.697	0.079	0.306	0.312	0.507	0.106	0.486	31683	5007
60	SRR21473997	34199	16411	1796	561226414	0.972	0.256	0.954	0.918	0.951	0.751	0.696	0.051	0.305	0.34	0.598	0.04	0.667	31258	3565
61	SRR21473998	6801	14264	1230	97008615	0.979	0.453	0.955	0.917	0.941	0.648	0.601	0.029	0.279	0.292	0.487	0.08	0.599	27539	1977
62	SRR21473999	6083	18003	641	109512384	0.978	0.779	0.954	0.915	0.941	0.531	0.5	0.023	0.262	0.214	0.438	0.034	0.589	24046	854
63	SRR21474000	3946	22546	1002	88965930	0.969	0.692	0.955	0.912	0.941	0.667	0.627	0.028	0.286	0.313	0.532	0.061	0.533	24310	1591
64	SRR21474001	3847	25535	1316	98232090	0.981	0.503	0.955	0.913	0.941	0.719	0.653	0.032	0.288	0.332	0.543	0.073	0.478	26699	2274
65	SRR21474002	7251	13951	973	101159167	0.982	0.479	0.953	0.914	0.939	0.627	0.576	0.03	0.246	0.3	0.47	0.072	0.556	27414	1459
66	SRR21474003	6188	16754	782	103671826	0.973	0.746	0.956	0.911	0.942	0.71	0.671	0.036	0.282	0.352	0.564	0.065	0.605	25236	1154
67	SRR21474004	4634	9933	1412	46031770	0.978	0.352	0.936	0.885	0.915	0.78	0.687	0.052	0.483	0.151	0.552	0.074	0.702	26335	2114
68	SRR21474005	6783	14742	1883	99993214	0.969	0.384	0.963	0.926	0.944	0.852	0.789	0.041	0.542	0.206	0.586	0.155	0.833	28817	3671
69	SRR21474006	6128	17268	2064	105816391	0.969	0.398	0.964	0.926	0.945	0.847	0.783	0.041	0.536	0.207	0.588	0.147	0.8	28619	4177
70	SRR21474007	5834	16424	1570	95818414	0.96	0.413	0.949	0.903	0.92	0.768	0.614	0.059	0.257	0.298	0.502	0.048	0.841	26323	3664
71	SRR21474008	11544	14689	2206	169570325	0.967	0.32	0.951	0.91	0.923	0.822	0.756	0.05	0.512	0.195	0.591	0.107	0.89	30162	4888
72	SRR21474010	12459	35187	1366	438388830	0.968	0.347	0.956	0.934	0.954	0.867	0.723	0.071	0.374	0.278	0.594	0.05	0.589	30682	2624
73	SRR21474011	10701	50496	2851	540359530	0.91	0.289	0.97	0.906	0.967	0.722	0.606	0.044	0.285	0.277	0.448	0.109	0.605	31770	7413
74	SRR21474012	18816	41328	2200	777634158	0.956	0.452	0.956	0.925	0.954	0.862	0.731	0.076	0.298	0.358	0.494	0.158	0.49	31873	4193
75	SRR21474013	12755	46895	2778	598150849	0.956	0.379	0.964	0.906	0.961	0.808	0.643	0.067	0.295	0.281	0.503	0.067	0.609	32353	6899
76	SRR21474014	44599	15538	1722	692990988	0.975	0.254	0.954	0.912	0.951	0.702	0.635	0.055	0.376	0.204	0.541	0.031	0.713	32017	3364
77	SRR8448139	1959	123323	1276	241589258	0.983	0.918	0.972	0.878	0.972	0.967	0.949	0.035	0.264	0.65	0.618	0.013	0.919	18786	3989
78	SRR8448141	7424	54910	1530	407649384	0.984	0.752	0.974	0.873	0.973	0.967	0.944	0.032	0.219	0.693	0.663	0.011	0.957	22313	4550
79	SRR8448142	8262	62663	1540	517718344	0.984	0.819	0.976	0.877	0.975	0.95	0.932	0.029	0.222	0.681	0.651	0.011	0.951	21587	4832
80	SRR8448144	13006	60086	1399	781477065	0.983	0.823	0.981	0.88	0.981	0.953	0.934	0.03	0.221	0.684	0.652	0.013	0.945	22807	3980
81	SRR8448145	10144	48752	1102	494544753	0.985	0.821	0.972	0.856	0.97	0.963	0.947	0.024	0.175	0.747	0.719	0.009	0.958	21416	3934
82	SRR8448147	12497	39326	1180	491454078	0.985	0.748	0.974	0.861	0.974	0.95	0.925	0.028	0.175	0.723	0.696	0.01	0.953	22370	3456
	TOTAL	631095
