## Supplementary Table 3 for "Unveiling the pathogenesis of non-alcoholic fatty liver disease by decoding biomarkers through integrated single-cell and single-nucleus profiles"

### Sheet: Sheet1
Liver	Cluster	T_cell	NK_cell	Hepatocyte	Endothelial_cell	Cholangiocyte	B_cell	HSC/mFB	Monocyte	Proliferating T/NK	Plasma_cell	Macrophage	Mast_cell	HSC	Myofibroblast
	Marker	IL7R	GNLY	ASGR1	FCN3	ANXA4	MS4A1	ACTA2	S100A12	STMN1	MZB1	CD163	TPSB2	IGFBP3	ADIRF
		CD3D	GZMB	CYP2C8	CRHBP	DEFB1	TCL1A	MYL9	CSTA	MKI67	DERL3	ADAMTS2	TPSAB1	DCN	FRZB
		CD3E	PRF1	CYP2B6	DNASE1L3	KRT7	BANK1	RGS5	FCN1	UBE2C	XBP1	MARCO	CPA3	CXCL14	MYH11
		CD8B	CMC1	CYP2C19	FCN2	FXYD2	VPREB3	TPM2	VCAN	RRM2	FKBP11	MS4A7	HPGDS	CXCL12	ACTA2
														ANGPTL6	TPM1
														ECM1	GPX3
PBMC	Cluster	CD4+T_cell	CD8+T_cell	Monocyte	NK_cell	B_cell	Plasma_cell
	Marker	IL7R	CD8A	FCN1	STMN1	TNFRSF13C	DERL3
		MAL	GZMH	LYZ	TYMS	RALGPS2	MZB1
		TCF7	FGFBP2	S100A9	PCNA	MS4A1	JCHAIN
		LEF1	DUSP2	MNDA	CLSPN	BANK1	TNFRSF17
