## Supplementary Table 5 for "Unveiling the pathogenesis of non-alcoholic fatty liver disease by decoding biomarkers through integrated single-cell and single-nucleus profiles"

Supplementary Table 5	Pathways.show.all
1	MIF
2	PARs
3	VISFATIN
4	EGF
5	GALECTIN
6	COMPLEMENT
7	SPP1
8	ANNEXIN
9	BAFF
10	CCL
11	AGT
12	VEGF
13	ANGPTL
14	PROS
15	PDGF
16	BTLA
17	CHEMERIN
18	IFN-II
19	BMP
20	IL16
21	APRIL
22	IGF
23	HGF
24	NRG
25	IL1
26	GAS
27	CSF
28	CD40
29	CD70
30	CXCL
31	SEMA3
32	BAG
